# Performance of Road-Traffic-Based Exposure Proxies Against Personal PM_2.5_ Measurements in Three Sub-Saharan African Countries

**DOI:** 10.64898/2026.03.13.26348337

**Authors:** Handsome Bongani Nyoni, Terence Darlington Mushore, Laura Munthali, Sibusisiwe Audrey Makhanya, Laurine Chikoko, Stanley Luchters, Matthew F Chersich, Fortunate Machingura, Liberty Makacha, Benjamin Barratt, Hiten D Mistry, Marie Laure Volvert, Peter von Dadelszen, Anna Roca, Umberto D’alessandro, Marleen Temmeran, Esperança Sevene, Tamara Govindasamy, Prestige Tatenda Makanga, The PRECISE Network, The HE^2^AT Centre

**Affiliations:** Place Alert Labs, Surveying and Geomatics Department, Faculty of the Built Environment, Art and Design, Midlands State University, Gweru, Zimbabwe; Department of Architecture, Planning and Geomatics, University of Cape Town, Cape Town 7700, South Africa; Climate Environment and Health Department, Center for Sexual Health and HIV AIDS Research (CeSHHAR), Harare, Zimbabwe; IBM Research Africa, South Africa; Department of International Public Health, Liverpool School of Tropical Medicine (LSTM), Liverpool, UK; Department of Women and Children’s Health, School of Life Course and Population Sciences, Faculty of Life Sciences & Medicine, King’s College London, United Kingdom; Environmental Research Group, MRC Centre for Environment and Health, Michael Uren Biomedical Engineering Hub, White City Campus, Imperial College London, United Kingdom; Department of Obstetrics and Gynaecology, University of British Columbia, Vancouver, British Columbia, Canada; Department of Public Health and Primary Care, Ghent University, Belgium; Department of Space Science and Applied Physics, Faculty of Sciences, University of Zimbabwe; Malawi Liverpool Wellcome Programme, Public Health Group, Blantyre, Malawi; Medical Research Council Unit The Gambia at the London School of Hygiene and Tropical Medicine, Fajara, The Gambia; Centre of Excellence Women and Child Health, Aga Khan University, Nairobi, Kenya; Eduardo Mondlane University, Faculty of Medicine and Centro de Investigação em Saúde da Manhiça (CISM), Mozambique; Department of Public Health and Epidemiology, College of Life Sciences, University of Leicester; Trinity College, Dublin, Ireland; Wits Planetary Health Research, Wits Health Consortium, South Africa

## Abstract

**Introduction:** Particulate Matter (PM_2.5_) exposure contributes to the global disease burden, yet its monitoring remains sparse and uneven and is limited in many limited ground monitoring network settings. Road-traffic proxy indicators can provide indirect estimates of PM_2.5_ where measurements are limited but require context-specific validation. We evaluated three PM_2.5_ road-traffic related proxies:(I) population-Weighted Road Network Density (WRND), (ii) Euclidean (straight line) distance from highways (EH), and (iii) Euclidean distance from main roads (EM).

**Methods:** We validated proxies using high-resolution outdoor filtered PM_2.5_ personal exposure measurements collected over 1 year from 343 postpartum participants in The Gambia, Kenya, and Mozambique. Village-level spatial patterns for the PM_2.5_-proxy relationship were mapped using 5 km hexagonal aggregated tessellations. Proxy-PM_2.5_ associations were assessed using Spearman correlation, and predictive utility was tested using country-specific and global Random Forest (RF) models (3-fold cross-validation), reporting R^2^, RMSE, and feature importance

**Results:** Spatial mapping showed heterogeneous proxy–PM_2.5_ relationships across and within sites, with elevated PM_2.5_ occurring in both low- and high-proxy contests. WRND–PM_2.5_ correlations were weak overall and statistically significant only in Mozambique (r = 0.351; *p = 0.005*), with non-significant associations in Kenya (r = −0.041; *p = 0.673*) and The Gambia (r = −0.020; *p = 0.909*). EH–PM_2.5_ correlations were positive in The Gambia (r = 0.335; *p = 0.053*) and Mozambique (r = 0.292; *p = 0.020*) but negative and significant in Kenya (r = −0.224; *p = 0.018*).Single-variable RF models performed poorly across all countries (R^2^ < 0.45) and the Global model (R^2^=0.42). Combining proxies improved performance in Kenya (R^2^=0.52; RMSE=31.7µg/m^3^) and Mozambique (R^2^=0.60; RMSE=8.9 µg/m^3^), Global R^2^=0.46; RMSE=29.1 µg/m^3^), although in The Gambia, the combined model (R^2^=0.53; RMSE=37.6 µg/m^3^) did not exceed the best single-proxy model.

**Conclusion:** Road-network proxies provide context-dependent signals of personal PM_2.5_ exposure, and predictive performance is strengthened when proxies are combined in a hybrid model.
