## Supplementary material for "Performance of Road-Traffic-Based Exposure Proxies Against Personal PM_2.5_ Measurements in Three Sub-Saharan African Countries": Table S1

Model	R2	RMSE	Country	Predictor	Pollutant	SampleSize
Random Forest	0.46	0.3	Global	WRND	PM2.5	208
Random Forest	0.36	0.3	Gambia	WRND	PM2.5	34
Random Forest	0.47	0.3	Kenya	WRND	PM2.5	111
Random Forest	0.48	0.2	Mozambique	WRND	PM2.5	63
Random Forest	0.46	0.3	Global	EH	PM2.5	208
Random Forest	0.44	0.2	Gambia	EH	PM2.5	34
Random Forest	0.39	0.3	Kenya	EH	PM2.5	111
Random Forest	0.45	0.2	Mozambique	EH	PM2.5	63
Random Forest	0.52	0.3	Global	EM	PM2.5	208
Random Forest	0.47	0.3	Gambia	EM	PM2.5	34
Random Forest	0.42	0.3	Kenya	EM	PM2.5	111
Random Forest	0.45	0.2	Mozambique	EM	PM2.5	63
Random Forest	0.56	0.3	Global	Combined	PM2.5	208
Random Forest	0.57	0.2	Gambia	Combined	PM2.5	34
Random Forest	0.52	0.3	Kenya	Combined	PM2.5	111
Random Forest	0.67	0.2	Mozambique	Combined	PM2.5	63
